# T cell and antibody functional correlates of severe COVID-19

**DOI:** 10.1101/2020.11.25.20235150

**Authors:** Krystle K.Q. Yu, Stephanie Fischinger, Malisa T. Smith, Caroline Atyeo, Deniz Cizmeci, Caitlin R. Wolf, Erik D. Layton, Jennifer K. Logue, Melissa S. Aguilar, Kiel Shuey, Carolin Loos, Jingyou Yu, Nicholas Franko, Robert Y. Choi, Anna Wald, Dan H. Barouch, David M. Koelle, Douglas Lauffenburger, Helen Y. Chu, Galit Alter, Chetan Seshadri

**Affiliations:** Department of Medicine, University of Washington School of Medicine, Seattle, WA, USA; Ragon Institute of MGH, MIT and Harvard, Boston, MA, USA; PhD program in Immunology and Virology, University of Duisburg-Essen, Essen, Germany; PhD program in Virology, Division of Medical Sciences, Harvard University, Boston, MA, USA; Department of Biological Engineering, Massachusetts Institute of Technology, Cambridge, MA, USA; Center for Virology and Vaccine Research, Beth Israel Deaconess Medical Center, Harvard Medical School, Boston, MA 02215, USA; Providence Medical Group, Everett, WA, USA; Department of Epidemiology, University of Washington School of Public Health, Seattle, WA, USA; Department of Laboratory Medicine and Pathology, University of Washington School of Medicine, Seattle, WA, USA; Vaccine and Infectious Diseases Division, Fred Hutchinson Cancer Research Center, Seattle, WA, USA; Department of Global Health, University of Washington, Seattle, WA, USA; Benaroya Research Institute, Seattle, WA, USA

## Abstract

Comorbid medical illnesses, such as obesity and diabetes, are associated with more severe COVID-19, hospitalization, and death. However, the role of the immune system in mediating these clinical outcomes has not been determined. We used multi-parameter flow cytometry and systems serology to comprehensively profile the functions of T cells and antibodies targeting spike, nucleocapsid, and envelope proteins in a convalescent cohort of COVID-19 subjects who were either hospitalized (n=20) or not hospitalized (n=40). To avoid confounding, subjects were matched by age, sex, ethnicity, and date of symptom onset. Surprisingly, we found that the magnitude and functional breadth of virus-specific CD4 T cell and antibody responses were consistently higher among hospitalized subjects, particularly those with medical comorbidities. However, an integrated analysis identified more coordination between polyfunctional CD4 T-cells and antibodies targeting the S1 domain of spike among subjects that were not hospitalized. These data reveal a functionally diverse and coordinated response between T cells and antibodies targeting SARS-CoV-2 which is reduced in the presence of comorbid illnesses that are known risk factors for severe COVID-19. Our data suggest that isolated measurements of the magnitudes of spike-specific immune responses are likely insufficient to anticipate vaccine efficacy in high-risk populations.
