## Supplemental Table 1 for "T cell and antibody functional correlates of severe COVID-19"

### Sheet: T-cell Supplemental Table 1_202
Supplementary Table 1. Clinical and demographic features of the Clinical Cohort. Raw data used to generate the values shown in Table 1 are included here. Demographics, clinical features, and viral loads (Ct) where available are shown for each individual.
Study ID	Cohort	Age	Race/Ethnicity	Insurance Status	Sex	Date of Symptom Onset	PBMC Collection Date	Days Since Symptom Onset to PBMC Collection Date	Test Date	Ct_1	Ct_2	Platform	Comorbidities	Diabetes	COPD	Asthma	Hypertension	Cancer	Hyperlipidemia	Heart Problems	Other Lung Problems	Cardiovascular disease
13	Hospitalized	54	Asian	Private	M	2020-02-24	2020-04-29	65	2020-03-02	NA	NA	NA	Diabetes, COPD, Asthma	Yes	Yes	Yes	No	No	No	No	No	No
23	Hospitalized	56	American Indian or Alaska Native	Government	M	2020-03-14	2020-04-15	32	2020-03-14	28.26	28.32	ABI7500	Hypertension, Cancer	No	No	No	Yes	Yes	No	No	No	No
25	Hospitalized	31	Asian	Private	F	2020-03-15	2020-04-29	45	2020-03-17	34.6	33.41	ABI7500	None of the above	No	No	No	No	No	No	No	No	No
15514	Hospitalized	64	White	N/A	M	2020-03-01	2020-04-07	37	NA	NA	NA	NA	None of the above	No	No	No	No	No	No	No	No	No
15518	Hospitalized	68	White	N/A	F	2020-02-22	2020-04-14	52	NA	NA	NA	NA	Cancer, hyperlipidemia	No	No	No	No	Yes	Yes	No	No	No
15529	Hospitalized	50	Asian	N/A	M	2020-03-13	2020-04-22	40	NA	NA	NA	NA	Cancer	No	No	No	No	Yes	No	No	No	No
15530	Hospitalized	68	White	N/A	M	2020-02-26	2020-04-22	56	NA	NA	NA	NA	Heart Problems	No	No	No	No	No	No	Yes	No	No
15545	Hospitalized	63	Asian	N/A	F	2020-03-08	2020-04-24	47	NA	NA	NA	NA	Lung Problems	No	No	No	No	No	No	No	Yes	No
15548	Hospitalized	58	White	N/A	F	2020-03-12	2020-04-27	46	NA	NA	NA	NA	Cancer	No	No	No	No	Yes	No	No	No	No
15554	Hospitalized	63	White	N/A	M	2020-02-18	2020-04-28	70	NA	NA	NA	NA	Diabetes	Yes	No	No	No	No	No	No	No	No
15575	Hospitalized	43	White	N/A	F	2020-03-03	2020-05-01	59	NA	NA	NA	NA	None of the above	No	No	No	No	No	No	No	No	No
1C	Hospitalized	35	Asian	Private	M	2020-01-15	2020-03-20	65	NA	NA	NA	NA	N/A	No	No	No	No	No	No	No	No	No
6C	Hospitalized	63	White	Private	F	2020-02-29	2020-04-02	33	2020-03-05	NA	NA	NA	None of the above	No	No	No	No	No	No	No	No	No
102C	Hospitalized	68	White	Private, Government	F	2020-02-23	2020-05-04	71	NA	NA	NA	NA	Hypertension, Cardiovascular disease	No	No	No	Yes	No	No	No	No	Yes
121C	Hospitalized	74	White	Private, Government	M	2020-03-14	2020-05-06	53	NA	NA	NA	NA	Hypertension	No	No	No	Yes	No	No	No	No	No
131C	Hospitalized	58	White	Private, Other	M	2020-04-04	2020-05-08	34	2020-04-07	18.4	NA	Panther	Hypertension, Diabetes	Yes	No	No	Yes	No	No	No	No	No
133C	Hospitalized	28	White, Hispanic/Latino	Government	F	2020-03-10	2020-05-08	59	2020-04-06	32.76	33.93	ABI7500	None of the above	No	No	No	No	No	No	No	No	No
143C	Hospitalized	54	White	Government	M	2020-03-10	2020-05-12	63	2020-03-11	16.7	14.8	ABI7500	Diabetes	Yes	No	No	No	No	No	No	No	No
159C	Hospitalized	66	White	Government	M	2020-03-10	2020-05-14	65	NA	NA	NA	NA	None of the above	No	No	No	No	No	No	No	No	No
170C	Hospitalized	60	White	Private	M	2020-03-19	2020-05-18	60	NA	NA	NA	NA	Diabetes	Yes	No	No	No	No	No	No	No	No
12C	Non-hospitalized	68	White	Government	M	2020-02-06	2020-04-07	61	2020-03-08	30.29	35.68	ABI7500	None of the above	No	No	No	No	No	No	No	No	No
21C	Non-hospitalized	36	White, Hispanic/Latino	Private	F	2020-03-15	2020-04-10	26	NA	NA	NA	NA	None of the above	No	No	No	No	No	No	No	No	No
25C	Non-hospitalized	52	White	Private	F	2020-02-25	2020-04-13	48	2020-03-13	29.37	29.84	ABI7500	None of the above	No	No	No	No	No	No	No	No	No
29C	Non-hospitalized	41	White	Private	F	2020-03-18	2020-04-14	27	NA	NA	NA	NA	None of the above	No	No	No	No	No	No	No	No	No
36C	Non-hospitalized	55	White	Private	M	2020-03-03	2020-04-15	43	NA	NA	NA	NA	Hypertension	No	No	No	Yes	No	No	No	No	No
37C	Non-hospitalized	57	White	Private	F	2020-03-08	2020-04-15	38	2020-03-17	20.18	19.75	ABI7500	None of the above	No	No	No	No	No	No	No	No	No
38C	Non-hospitalized	60	White	Private	F	2020-03-13	2020-04-15	33	2020-03-17	17.99	16.5	ABI7500	Hypertension	No	No	No	Yes	No	No	No	No	No
51C	Non-hospitalized	58	White	None	M	2020-02-27	2020-04-21	54	2020-03-12	35.97	35.75	ABI7500	Hypertension	No	No	No	Yes	No	No	No	No	No
56C	Non-hospitalized	51	White	Private	M	2020-03-11	2020-04-22	42	2020-03-20	24.16	23.91	ABI7500	None of the above	No	No	No	No	No	No	No	No	No
59C	Non-hospitalized	51	White	Private	M	2020-03-20	2020-04-23	34	NA	NA	NA	NA	None of the above	No	No	No	No	No	No	No	No	No
69C	Non-hospitalized	66	White	Government	F	2020-03-08	2020-04-24	47	NA	NA	NA	NA	Hypertension	No	No	No	Yes	No	No	No	No	No
75C	Non-hospitalized	45	White	Private	M	2020-03-02	2020-04-28	57	NA	NA	NA	NA	None of the above	No	No	No	No	No	No	No	No	No
76C	Non-hospitalized	62	White	Private	F	2020-03-28	2020-04-28	31	NA	NA	NA	NA	None of the above	No	No	No	No	No	No	No	No	No
80C	Non-hospitalized	60	White	Private	M	2020-03-28	2020-04-29	32	2020-03-31	16.82	15.95	ABI7500	None of the above	No	No	No	No	No	No	No	No	No
90C	Non-hospitalized	33	White	Private	M	2020-03-01	2020-05-01	61	NA	NA	NA	NA	None of the above	No	No	No	No	No	No	No	No	No
93C	Non-hospitalized	59	White	Private	M	2020-03-10	2020-05-01	52	NA	NA	NA	NA	None of the above	No	No	No	No	No	No	No	No	No
96C	Non-hospitalized	62	White	Private	M	2020-03-10	2020-05-04	55	NA	NA	NA	NA	None of the above	No	No	No	No	No	No	No	No	No
103C	Non-hospitalized	71	White	Private, Government	M	2020-03-07	2020-05-04	58	NA	NA	NA	NA	None of the above	No	No	No	No	No	No	No	No	No
106C	Non-hospitalized	61	White	Private	F	2020-03-07	2020-05-05	59	NA	NA	NA	NA	Cancer	No	No	No	No	Yes	No	No	No	No
109C	Non-hospitalized	53	White	Private	F	2020-04-01	2020-05-05	34	2020-04-01	14.83	14.26	ABI7500	None of the above	No	No	No	No	No	No	No	No	No
112C	Non-hospitalized	23	Asian	Private	F	2020-03-25	2020-05-05	41	NA	NA	NA	NA	None of the above	No	No	No	No	No	No	No	No	No
113C	Non-hospitalized	79	White	Government	F	2020-02-21	2020-05-05	74	NA	NA	NA	NA	None of the above	No	No	No	No	No	No	No	No	No
116C	Non-hospitalized	68	American Indian or Alaska Native, White	Private	M	2020-03-12	2020-05-06	55	NA	NA	NA	NA	Hypertension, Diabetes	Yes	No	No	Yes	No	No	No	No	No
117C	Non-hospitalized	68	American Indian or Alaska Native	Government	F	2020-03-25	2020-05-06	42	2020-04-03	35.63		Panther	None of the above	No	No	No	No	No	No	No	No	No
122C	Non-hospitalized	40	White	Private	F	2020-03-23	2020-05-06	44	NA	NA	NA	NA	None of the above	No	No	No	No	No	No	No	No	No
127C	Non-hospitalized	31	White	Private	M	2020-03-23	2020-05-07	45	NA	NA	NA	NA	None of the above	No	No	No	No	No	No	No	No	No
128C	Non-hospitalized	58	White	Government	F	2020-04-04	2020-05-07	33	2020-04-09	22.49	23.21	Cobas	None of the above	No	No	No	No	No	No	No	No	No
130C	Non-hospitalized	55	White	Private	M	2020-03-01	2020-05-08	68	NA	NA	NA	NA	None of the above	No	No	No	No	No	No	No	No	No
136C	Non-hospitalized	58	White	Private	F	2020-03-18	2020-05-08	51	2020-04-10	36	NA	Panther	None of the above	No	No	No	No	No	No	No	No	No
139C	Non-hospitalized	53	White	Private	F	2020-03-11	2020-05-11	61	2020-04-14	35.23	37.37	Cobas	N/A	No	No	No	No	No	No	No	No	No
141C	Non-hospitalized	67	White	Private	F	2020-03-21	2020-05-12	52	2020-04-06	34.14	37.43	ABI7500	Hypertension	No	No	No	Yes	No	No	No	No	No
142C	Non-hospitalized	41	White	Private	M	2020-03-01	2020-05-12	72	NA	NA	NA	NA	None of the above	No	No	No	No	No	No	No	No	No
147C	Non-hospitalized	51	White	Private	M	2020-03-07	2020-05-13	67	NA	NA	NA	NA	N/A	No	No	No	No	No	No	No	No	No
148C	Non-hospitalized	56	White	Private	M	2020-03-02	2020-05-13	72	NA	NA	NA	NA	None of the above	No	No	No	No	No	No	No	No	No
150C	Non-hospitalized	44	White	Private	F	2020-03-09	2020-05-13	65	NA	NA	NA	NA	None of the above	No	No	No	No	No	No	No	No	No
157C	Non-hospitalized	51	Asian	Private	F	2020-03-30	2020-05-14	45	2020-04-02	33.87	NA	Panther	None of the above	No	No	No	No	No	No	No	No	No
161C	Non-hospitalized	58	White	Private	F	2020-04-06	2020-05-14	38	2020-04-09	21	NA	Panther	None of the above	No	No	No	No	No	No	No	No	No
162C	Non-hospitalized	59	White	Private	M	2020-03-10	2020-05-15	66	NA	NA	NA	NA	None of the above	No	No	No	No	No	No	No	No	No
164C	Non-hospitalized	65	Asian	Other	M	2020-03-31	2020-05-15	45	2020-04-09	27.98	28.56	Cobas	Diabetes	Yes	No	No	No	No	No	No	No	No
169C	Non-hospitalized	43	White	Private	M	2020-03-17	2020-05-18	62	NA	NA	NA	NA	None of the above	No	No	No	No	No	No	No	No	No
